# Nanopore-based hybridization capture approaches for targeted viral metagenomics and whole-genome sequencing

**DOI:** 10.1101/2025.04.08.25325453

**Authors:** Oscar Enrique Torres Montaguth, Sarah Buddle, Leysa Forrest, Tony Brooks, Helena Tutill, Peter Simmonds, Heli Harvala, Tanya Golubchik, Rachel Williams, Sofia Morfopoulou, Judith Breuer

**Author notes:** These authors contributed equally (Oscar Enrique Torres Montaguth, Sarah Buddle).

## Abstract

Hybridization capture approaches can significantly increase the sensitivity of metagenomics. However, their implementation with Oxford Nanopore Technologies (ONT) sequencing has been limited due to the lack of dedicated workflows and the need for an extra ligation-based library preparation step. We developed a universal four-primer PCR approach that allows the implementation of hybridization capture workflows with ONT without additional ligation-based steps. Our method allowed the fast conversion of a targeted metagenomics workflow, increasing ONT sensitivity by 10 to 100-fold compared to untargeted approaches and providing both rapid detection and whole-genome sequences where the pathogen was abundant and identification where viral loads were low.
