## Supplementary material for "Nanopore-based hybridization capture approaches for targeted viral metagenomics and whole-genome sequencing": Table S2

### Sheet: Sheet1
Viral concentration (gc/ml)	Repeat	1 flow cell			2 flow cells
		Reads	Bases	N50	Reads	Bases	N50
60000	A	2826120	399066857	149	5641784	796476222	149
6000	A	2495894	377575960	161	5005810	757308359	161
600	A	2411108	360719239	159	4800894	718538831	159
	B	2813436	409923211	155	5596992	815579308	155
60	A	2076338	327607142	169	4136469	652784696	169
	B	4010719	596935118	159	7968966	1186581370	159
0	A	3327611	503757689	161	6626834	1003832002	161
	B	2642584	402316539	164	5261599	801286762	164
