## Supplementary material for "Nanopore-based hybridization capture approaches for targeted viral metagenomics and whole-genome sequencing": Table S3

### Sheet: Sheet1
Method	Viral gc/ml	Repeat	Virus	Aligned reads	Aligned bases
Twist CVRP + ONT	60000	A	Human betaherpesvirus 5	17439	2815913
			Human mastadenovirus F	885	141151
			Human orthopneumovirus	594	85476
			Influenza B virus	1162	171874
			Mammalian orthoreovirus	6575	1038568
			Zika virus	2421	378433
			MS2 phage	0	0
			Lambda phage	0	0
	6000	A	Human betaherpesvirus 5	1857	321174
			Human mastadenovirus F	111	19066
			Human orthopneumovirus	85	13136
			Influenza B virus	139	22715
			Mammalian orthoreovirus	778	133112
			Zika virus	266	47516
			MS2 phage	0	0
			Lambda phage	1	138
	600	A	Human betaherpesvirus 5	151	27991
			Human mastadenovirus F	3	504
			Human orthopneumovirus	10	1600
			Influenza B virus	10	1307
			Mammalian orthoreovirus	53	8877
			Zika virus	33	5857
			MS2 phage	0	0
			Lambda phage	1	187
	600	B	Human betaherpesvirus 5	147	26528
			Human mastadenovirus F	11	2055
			Human orthopneumovirus	5	832
			Influenza B virus	18	3801
			Mammalian orthoreovirus	56	10286
			Zika virus	17	3153
			MS2 phage	0	0
			Lambda phage	2	263
	60	A	Human betaherpesvirus 5	30	5243
			Human mastadenovirus F	2	339
			Human orthopneumovirus	1	116
			Influenza B virus	2	331
			Mammalian orthoreovirus	14	2204
			Zika virus	5	1131
			MS2 phage	0	0
			Lambda phage	3	425
	60	B	Human betaherpesvirus 5	51	9169
			Human mastadenovirus F	0	0
			Human orthopneumovirus	1	136
			Influenza B virus	1	142
			Mammalian orthoreovirus	9	1716
			Zika virus	3	503
			MS2 phage	0	0
			Lambda phage	6	874
	0	A	Human betaherpesvirus 5	13	1994
			Human mastadenovirus F	0	0
			Human orthopneumovirus	0	0
			Influenza B virus	0	0
			Mammalian orthoreovirus	3	474
			Zika virus	0	0
			MS2 phage	0	0
			Lambda phage	1	159
	0	B	Human betaherpesvirus 5	2	173
			Human mastadenovirus F	0	0
			Human orthopneumovirus	0	0
			Influenza B virus	0	0
			Mammalian orthoreovirus	0	0
			Zika virus	0	0
			MS2 phage	0	0
			Lambda phage	0	0
