## Supplementary material for "Nanopore-based hybridization capture approaches for targeted viral metagenomics and whole-genome sequencing": Table S4

### Sheet: Sheet1
DNA or RNA	Viral concentration (gc/ml)	Repeat	Reads	Bases	N50
DNA	60000	A	763357	2606344522	3531
		B	779080	2555658856	3393
	6000	A	1046236	2596314938	2536
		B	1009658	2030576485	2066
	600	A	1291680	2970975355	2364
		B	1141259	2155058550	1928
	60	A	984361	1973640222	2048
		B	876081	2243359091	2608
	0	A	1292465	2399350538	1895
		B	928225	2935029220	3265
RNA	60000	A	722907	2760980093	4415
		B	764041	3291023199	4845
	6000	A	527207	1627022440	4105
		B	542038	1955886395	4615
	600	A	605236	2801647967	5289
		B	1031398	4042370526	4369
	60	A	942737	4331219370	5040
		B	709203	2873343733	4687
	0	A	1030425	4108725131	4423
