## Supplementary material for "Nanopore-based hybridization capture approaches for targeted viral metagenomics and whole-genome sequencing": Table S6

### Sheet: Sheet1
Virus	Viral concentration (gc/ml)	HAC dual end	HAC single end		SUP dual end		SUP single end
			Bases	Fold increase	Bases	Fold increase	Bases	Fold increase
Human betaherpesvirus 5	60000	2815913	3644418	0.29	3196023	0.13	3768652	0.34
	6000	321174	469854	0.46	386344	0.2	493477	0.54
	600	27260	52770	0.94	31694	0.16	50707	0.86
	60	7206	32130	3.46	7952	0.1	27435	2.81
	0	1084	25728	22.74	1148	0.06	21317	18.67
Human mastadenovirus F	60000	141151	187222	0.33	163398	0.16	193141	0.37
	6000	19066	25849	0.36	22778	0.19	26970	0.41
	600	1280	1990	0.56	1689	0.32	2055	0.61
	60	170	1068	5.3	259	0.53	514	2.03
	0	0	485	Inf	0	0	595	Inf
Human orthopneumovirus	60000	85476	109298	0.28	98165	0.15	113808	0.33
	6000	13136	16993	0.29	15173	0.16	17597	0.34
	600	1216	1611	0.32	1271	0.05	1791	0.47
	60	126	410	2.25	204	0.62	433	2.44
	0	0	343	Inf	0	0	54	Inf
Influenza B virus	60000	171874	214238	0.25	200796	0.17	228280	0.33
	6000	22715	29193	0.29	23787	0.05	29898	0.32
	600	2554	3223	0.26	3019	0.18	3372	0.32
	60	237	664	1.81	233	-0.02	758	2.2
	0	0	92	Inf	0	0	65	Inf
Mammalian orthoreovirus	60000	1038568	1280282	0.23	1172871	0.13	1334701	0.29
	6000	133112	178851	0.34	160620	0.21	188582	0.42
	600	9582	15389	0.61	12250	0.28	15555	0.62
	60	1960	6610	2.37	2465	0.26	6483	2.31
	0	237	3238	12.66	237	0	2680	10.31
Zika virus	60000	378433	471899	0.25	427247	0.13	491352	0.3
	6000	47516	63137	0.33	57473	0.21	67536	0.42
	600	4505	6355	0.41	5353	0.19	7089	0.57
	60	817	3256	2.98	1110	0.36	2383	1.92
	0	0	1723	Inf	0	0	775	Inf
